# Kidney transcriptomics signature of prospective rapid diabetic kidney disease progression

**DOI:** 10.1101/2024.07.03.24309831

**Authors:** Dianne Acoba, Anna Levin, Anna Witasp, Kerstin Ebefors, Johan Mölne, Peter J. Greasley, Jenny Nyström, Annika Wernerson, Anna Reznichenko

**Affiliations:** Translational Science & Experimental Medicine, Research and Early Development, Cardiovascular, Renal and Metabolism, BioPharmaceuticals R&D, AstraZeneca, Gothenburg, Sweden; Institut Necker Enfants Malades (INEM), Institut National de la Santé et de la Recherche Médicale (INSERM) U1151, Université Paris Cité, Paris, France; Department of Clinical Science, Intervention and Technology, Division of Renal Medicine, Karolinska Institutet, Stockholm, Sweden; Department of Physiology, Institute of Neuroscience and Physiology, Sahlgrenska Academy, University of Gothenburg, Gothenburg, Sweden; Department of Laboratory Medicine, Institute of Biomedicine, Sahlgrenska Academy, University of Gothenburg, Gothenburg, Sweden; Early Clinical Development, Research and Early Development, Cardiovascular, Renal and Metabolism, BioPharmaceuticals R&D, AstraZeneca, Gothenburg, Sweden

**Keywords:** chronic kidney disease, diabetic kidney disease, rapid progression, eGFR slope, gene expression, longitudinal study

## Abstract

Previous cross-sectional transcriptomic studies on diabetic kidney disease (DKD) kidney tissue have shown correlations between gene expression and both disease status and kidney function at time of biopsy, but longitudinal data is scarce. We utilized clinical follow-up data up to five years post-biopsy, linking the transcriptomes of diagnostic kidney biopsies to progression rates and outcomes in 19 DKD patients. Patients were stratified into “rapid progressors” and “non-rapid progressors” based on clinical parameters (eGFR slope, CKD stage advancement, degree of albuminuria, composite of kidney failure or 40% eGFR decline). Differential expression and pathway enrichment analyses were performed to identify dysregulated genes and pathways associated with rapid progression. We identified 265 genes in glomeruli and tubulointerstitium that were significantly modulated in rapid vs non-rapid DKD progression. Rapid progression-associated genes showed enrichment for well-established (extracellular matrix organization, inflammation) as well as novel pathways in the context of DKD (circadian rhythm, cytoskeleton reorganization, *NOTCH* signaling). This study illuminates kidney gene expression patterns that may be predictive of rapid progression in DKD and are distinct from those associated with cross-sectional kidney function.
