## Supplementary Data File for "Kidney transcriptomics signature of prospective rapid diabetic kidney disease progression": SupplementaryTable5_Upstream_Regulator_Analysis_Output.xlsx

### Sheet: Glomeruli
Upstream Regulator	Molecule Type	p-value of overlap	Target molecules in dataset
MAFB	transcription regulator	8.14e-10	CCL2,CD163,CXCL12,F2RL3,FBLN5,MARCKS,SLC7A8,STAB1
STAT3	transcription regulator	3.09e-08	ACTA2,ADM,CCL2,CD44,COL1A1,COL1A2,FN1,JAG1,PIM1,TAGLN,TNFRSF1B,WIPF1
AHR	ligand-dependent nuclear receptor	4.15e-08	ACTA2,ADM,CCL2,COL1A1,COL3A1,COL6A2,IL7R,SPP1
Pde4	group	5.17e-08	CCL2,CD14,CD163,COL1A1,FN1
GRN	growth factor	6.08e-08	C1QC,CCL2,CD14,HLA-DRA,INPP5D,ITGB2,SPP1,TYROBP
ITGA11	other	7.12e-08	ACTA2,COL1A1,COL8A1,FN1,SPP1
EN1	transcription regulator	2.39e-07	ACTA2,COL1A1,COL1A2
IL17A	cytokine	2.73e-07	ACTA2,CCL2,CD14,CD163,COL1A1,COL3A1,FN1,TNFRSF1B
TGFB1	growth factor	2.84e-07	ACTA2,CCL2,CD163,CD44,COL1A1,COL1A2,COL3A1,CSF1R,FCER1G,FN1,ITGB2,JAG1,PLAU,PYCARD,TAGLN
PPARG	ligand-dependent nuclear receptor	8.93e-07	ACTA2,CCL2,COL1A1,COL1A2,FN1,IGFBP6,REN
EPRS1	enzyme	9.53e-07	COL1A1,COL1A2,FN1
ZXDC	transcription regulator	9.53e-07	CCL2,CD14,HLA-DRA
ATG7	enzyme	1.56e-06	ACTA2,CD44,COL1A1,COL1A2,FN1
IL2	cytokine	1.56e-06	CCL2,CD44,CXCL12,FCER1G,HCST,IL7R,IRAG2,PIM1,SPP1,TNFRSF1B
PDGF BB	complex	1.67e-06	CCL2,CD44,COL1A1,COL1A2,COL3A1,PIM1,PLAU
SMARCA4	transcription regulator	2.3e-06	ABLIM3,CCL2,CD44,FCGR2A,FN1,HCST,HLA-DRA,HNMT,IRAG2,LUM,MMP7,SPP1,TAGLN,WIPF1
GLS	enzyme	2.37e-06	ACTA2,COL1A1,FN1
TGFB2	growth factor	2.48e-06	ACTA2,COL1A1,COL6A2,FN1,TAGLN
SMAD3	transcription regulator	3.84e-06	ACTA2,COL1A1,COL1A2,COL3A1,CYTOR,FN1,SPP1
PCGF2	transcription regulator	4.18e-06	FN1,HES1,JAG1,NOTCH3
ALDH2	enzyme	4.72e-06	ACTA2,COL1A1,FN1
SF1	transcription regulator	4.72e-06	ACTA2,COL1A1,FN1
CEBPB	transcription regulator	4.95e-06	ACTA2,AEBP1,COL1A1,COL1A2,COL3A1,CSF1R,FN1
PTPN3	phosphatase	6.56e-06	COL1A1,FN1,JAG1,TAGLN
HIF1A	transcription regulator	7.16e-06	ADM,CD24,CD44,COL1A2,COX4I2,CXCL12,FN1,ITGB2,MMP7,NOTCH3
PDGFRB	kinase	8.22e-06	ACTA2,COL1A2,FN1
BRD4	kinase	9.54e-06	ACTA2,COL1A1,COL1A2,FN1,LAPTM5,PIM1,PLAU,SPP1
SPP1	cytokine	1.27e-05	CCL2,CD163,CD44,CXCL12,FN1,PLAU
SORL1	transporter	1.29e-05	COL1A1,COL1A2,COL3A1,CXCL12,FN1,LAMC3,MDK,PLAU
AIF1	other	1.31e-05	ACTA2,COL1A1,COL3A1
RUNX2	transcription regulator	1.82e-05	ACTA2,JAG1,LUM,PLAU,TAGLN
TP63	transcription regulator	1.91e-05	ADM,FN1,GNAI1,HBP1,HES1,IGFBP6,JAG1,NOTCH3,PLAU,TAGLN
FZD8	g-protein coupled receptor	1.95e-05	ACTA2,COL1A1,FN1
JUN	transcription regulator	2.46e-05	ACTA2,CCL2,CD44,FN1,IGFBP6,IL7R,MMP7,PIM1
SIN3A	transcription regulator	2.67e-05	COL1A1,COL1A2,FBXO32,HLA-DRA
HDAC1	transcription regulator	3.51e-05	CD44,COL1A1,COL1A2,CSF1R,FN1,SPP1
SMAD1	transcription regulator	3.8e-05	ACTA2,COL1A1,COL1A2
FGF12	other	3.88e-05	ACTA2,TAGLN
RETREG3	other	3.88e-05	COL1A1,COL1A2
TSIX	other	3.88e-05	COL1A1,COL1A2
TCF7L2	transcription regulator	3.99e-05	CD24,JAG1,MMP7,PLAU,SPP1
IL6	cytokine	4.11e-05	ACTA2,CCL2,CD163,CD44,LYZ,MMP7,PLAU
estrogen receptor	group	4.24e-05	CD24,CD44,COL6A2,CXCL12,FN1,JAG1,NOTCH3,PLAU
MRTFB	transcription regulator	5.84e-05	ADM,CD24,COL3A1,RHOBTB1,TAGLN
GAPDH	enzyme	5.86e-05	C2,CCL2,FCER1G,SPP1
NR4A1	ligand-dependent nuclear receptor	6.59e-05	ACTA2,COL1A1,COL1A2,FN1
TNF	cytokine	7.25e-05	ACTA2,ADM,CCL2,CD163,CD44,COL1A2,COL3A1,CXCL12,FN1,IL7R,PLAU,TNFAIP2,TNFRSF1B
WWTR1	transcription regulator	8.23e-05	CD44,FN1,HES1,ITGB2
MEG3	other	8.28e-05	ACTA2,COL1A1,FN1
PADI2	enzyme	8.28e-05	ACTA2,COL1A1,FN1
EP300	transcription regulator	9.47e-05	ACTA2,CCL2,FN1,IGFBP6,ITGB2,PIM1
BMP7	growth factor	9.48e-05	ACTA2,CCL2,CD44,FN1,JAG1
GSE1	other	0.000102	JAML,LY86,LYZ,STAB1
EGFR	kinase	0.000104	ACTA2,CCL2,JAG1,MARCKS,PLAU,PTPRE
IL3	cytokine	0.000112	CD14,CSF1R,FCGR2A,PIM1
TEAD2	transcription regulator	0.000112	ADM,COL3A1,RHOBTB1,TAGLN
TP73	transcription regulator	0.000114	ACTA2,CCL2,COL1A1,DBP,HES1,MDK,TNFRSF1B
AMBP	transporter	0.000116	ACTA2,PLAU
ENTPD5	enzyme	0.000116	COL1A1,COL1A2
SMOC2	other	0.000116	ACTA2,FN1
UBE2K	transcription regulator	0.000116	ACTA2,COL1A1
EWSR1-FLI1	fusion gene/product	0.000122	ADM,CD24,COL3A1,RHOBTB1,TAGLN
CCL5	cytokine	0.000124	ADGRE5,CCL2,CD163,CD44
NFKB1	transcription regulator	0.00013	CCL2,CD44,COL1A1,FN1,PIM1,PLAU
SYK	kinase	0.000138	CCL2,CD44,FCER1G,PIM1,PTPRE
TWIST1	transcription regulator	0.000138	ACTA2,CD44,COL1A1,CXCL12,FN1
SIN3B	transcription regulator	0.000153	COL1A2,FBXO32,HES1
IL12 (complex)	complex	0.000164	CCL2,CD44,ITGB2,PLAU
TEAD3	transcription regulator	0.000164	ADM,COL3A1,RHOBTB1,TAGLN
EML4-ALK	fusion gene/product	0.000195	CD24,CD44,COL3A1,NNMT,RAB27A
PNO1	other	0.000215	HES1,JAG1,NOTCH3
RRAS2	enzyme	0.000225	CD14,GPC3,HES1,JAG1,MDK,PLAU
SUZ12	enzyme	0.000229	FBXO32,MMP7,PLAU,TNFAIP2,TNFRSF1B
EGR1	transcription regulator	0.00023	ACTA2,CD44,COL1A2,FN1
JUNB	transcription regulator	0.00023	CD44,COL1A2,FN1,PIM1
PKNOX1	transcription regulator	0.000231	CCL2,PLAU
RBM3	other	0.000231	ACTA2,TAGLN
RFXANK	transcription regulator	0.000231	COL1A2,HLA-DRA
ESR1	ligand-dependent nuclear receptor	0.000232	ACTA2,CCL2,CPE,CXCL12,HES1,JAG1,NOTCH3,SIAH2,TAGLN,TNFAIP2
LGALS3	other	0.000249	CCL2,COL3A1,FN1,SPP1
NR3C1	ligand-dependent nuclear receptor	0.000251	ACTA2,CCL2,COL1A1,FN1,IL7R,ITGB2,SIAH2,SPP1,TNFAIP2,TNFRSF1B
LGALS1	other	0.000252	ACTA2,COL1A1,FN1
WNT5A	cytokine	0.000255	CCL2,COL1A1,FN1,MMP7,SIAH2
FOS	transcription regulator	0.000268	CCL2,CD44,FN1,IGFBP6,PIM1
FANCC	other	0.00027	CXCL12,HES1,JAG1,MMP7
ZEB1	transcription regulator	0.00027	COL1A1,COL1A2,FN1,PLAU
ZNF281	transcription regulator	0.000293	ACTA2,COL1A1,FN1
TGM2	enzyme	0.000312	CCL2,FCER1G,JAML,PIM1,SPP1,TNFAIP2,TYROBP
IgG	complex	0.000317	ADM,CCL2,INPP5D,PIM1,SERPINF1,STAB1
FAT1	other	0.000338	CD24,CD44,PLAU
TEAD1	transcription regulator	0.000363	ADM,COL3A1,RHOBTB1,TAGLN
YAP1	transcription regulator	0.000378	ACTA2,CCL2,CD44,COL1A1,CYTOR,FN1,INPP5D,TAGLN
GLI3	transcription regulator	0.000384	ACTA2,COL1A1
PDGF (family)	group	0.000384	COL3A1,FN1
POGLUT2	enzyme	0.000384	JAG1,NOTCH3
PRKCB	kinase	0.000384	COL1A2,FN1
KRAS	enzyme	0.000393	CCL2,CD24,COL1A2,CXCL12,LUM,MMP7
HGF	growth factor	0.000415	ANK3,CCL2,CD44,PLAU,TNFAIP2
MYOCD	transcription regulator	0.000418	COL1A1,COL1A2,COL3A1,TAGLN
CXCL12	cytokine	0.000447	ACTA2,CCL2,CD44,MARCKS
GLI2	transcription regulator	0.000497	ACTA2,COL1A1,JAG1
GLI1	transcription regulator	0.000524	C11orf96,CD24,CD44,COL1A1,DBP,HES1,IGFBP6,PIM1,PLAU,SPP1
NEUROG1	transcription regulator	0.000544	COL3A1,FN1,PXDN,SERPINF1
ACTG1	other	0.000573	ACTA2,TAGLN
CYBA	enzyme	0.000573	FN1,PIM1
GAST	other	0.000573	HES1,JAG1
TGFBR	group	0.000573	ACTA2,CD44
TNKS1BP1	other	0.000573	CD44,MMP7
ZBTB7B	transcription regulator	0.000573	COL1A1,COL1A2
mir-455	microrna	0.000573	ACTA2,COL1A1
TEAD4	transcription regulator	0.000579	ADM,COL3A1,RHOBTB1,TAGLN
CTNNB1	transcription regulator	0.000605	AKAP13,CCL2,CD44,COL3A1,FN1,MMP7,PLAU
GLIS1	transcription regulator	0.000627	COL1A2,COL6A2,FBLN5
PRMT1	enzyme	0.000655	ACTA2,COL1A1,COL3A1,FN1
CG	complex	0.000666	C2,CCL2,CD24,CXCL12,NIBAN1,PLAU,TNFAIP2,TNFRSF1B
CSF2	cytokine	0.000697	CCL2,CD14,CD163,CD24,PIM1
PIK3CA	kinase	0.000697	CD14,CD24,COL1A2,CXCL12,LUM
IL27	cytokine	0.000737	CCL2,CD14,CD163,HLA-DRA
COL18A1	other	0.000781	CCL2,FN1,ITGB2,PLAU
GATA4	transcription regulator	0.000781	COL1A1,COL1A2,COL3A1,HES1
PRKG1	kinase	0.000799	ACTA2,TAGLN
TMPO	other	0.000799	COL1A1,COL3A1
Hsp27	group	0.000946	CD14,CD163,CSF1R
ITGAL	transmembrane receptor	0.00106	HES1,ITGB2
MGAT3	enzyme	0.00106	HES1,NOTCH3
Notch	group	0.00114	JAG1,NOTCH3,TAGLN
SMARCA2	transcription regulator	0.00124	CD44,RAB27A,TAGLN
mir-155	microrna	0.00124	CCL2,CD163,INPP5D
ZNF217	transcription regulator	0.00126	ADM,ANK3,CCL2,COL8A1
BCL2L1	other	0.00135	CD44,COL6A2,FN1
ITGB1	transmembrane receptor	0.00135	CCL2,COL1A1,PLAU
FHL2	transcription regulator	0.00136	CD44,MMP7
GALNT3	enzyme	0.00136	FN1,NOTCH3
MCAM	other	0.00136	CD24,FN1
PDGFRA	kinase	0.00136	ACTA2,COL1A1
RCOR1	transcription regulator	0.00136	COL1A1,COL1A2
RFXAP	transcription regulator	0.00136	COL1A2,HLA-DRA
ARID1A	transcription regulator	0.00144	ACTA2,CD24,COL1A1,FN1,GLIPR2,PTPRE
HAND2	transcription regulator	0.00147	COL1A1,COL1A2,COL3A1
CDKN1A	kinase	0.00151	CCL2,CD24,CD44,FN1,JAG1
SREBF1	transcription regulator	0.00156	CD14,CFI,FBXO32,MDK,TNFRSF1B
CEBPA	transcription regulator	0.00161	ACTA2,CSF1R,SERPINF1,SPP1,TAGLN
MYO6	other	0.00168	ACTA2,COL6A2,COL8A1,TAGLN
GPX8	enzyme	0.00169	CD44,FN1
H19	other	0.00169	ACTA2,COL3A1
MFAP4	other	0.00169	COL1A1,FN1
SIRT6	enzyme	0.00169	COL1A1,COL3A1
TEAD	group	0.00169	CD44,FN1
VGLL3	other	0.00169	COL1A1,COL1A2
mir-3648	microrna	0.00169	CD44,MMP7
CSF1	cytokine	0.00172	CD163,FN1,TNFRSF1B
TBX5	transcription regulator	0.00172	COL1A1,COL1A2,COL3A1
IL13	cytokine	0.00172	CCL2,CD14,CD163,COL1A2,JAG1,SERPINF1
ERK1/2	group	0.00177	CCL2,CD44,COL3A1,FN1,PTPRE
IL10	cytokine	0.00183	CD14,CD163,CD44,TNFRSF1B
CCN5	growth factor	0.00185	CD24,CD44,FN1
MMP9	peptidase	0.00185	CD44,MDK,PIM1
ETV6-RUNX1	fusion gene/product	0.00186	ADM,ARRB2,HCST,ITGB2,PIM1,SPP1
mir-21	microrna	0.002	ACTA2,FN1,JAG1
FASLG	cytokine	0.00206	CCL2,CD24
IL17F	cytokine	0.00206	CCL2,TNFRSF1B
LNX2	other	0.00206	HES1,JAG1
RLN2	other	0.00206	ACTA2,PYCARD
ADIPOQ	other	0.00214	CCL2,CD163,FN1
NORAD	other	0.00214	COL6A2,SSBP3,TAGLN
SMAD2	transcription regulator	0.00214	ACTA2,COL3A1,FN1
IGFBP2	other	0.0023	ARRB2,CCL2,CD24
ISG15	other	0.0023	COL15A1,COL1A1,COL1A2
MET	kinase	0.0023	CD44,FN1,PIM1
IFNG	cytokine	0.00243	C1QC,CCL2,CD163,CSF1R,FCER1G,HLA-DRA,PIM1,TNFRSF1B
ANXA1	enzyme	0.00246	ITGB2,PLAU
CALR	transcription regulator	0.00246	COL1A2,FN1
RFX5	transcription regulator	0.00246	COL1A2,HLA-DRA
ETS1	transcription regulator	0.00247	CD44,DNAJA3,FN1,PLAU
P38 MAPK	group	0.00262	CCL2,CD44,COL3A1,CXCL12,FN1
MYB	transcription regulator	0.00263	ADM,CXCL12,FN1
SP1	transcription regulator	0.00264	CCL2,COL1A1,FN1,GLTP,PIM1,PLAU,SPP1
FAS	transmembrane receptor	0.0028	CCL2,JAG1,PLAU
AC0072782	other	0.0029	COL3A1,LYZ
CIITA	transcription regulator	0.0029	FN1,HLA-DRA
FBN1	other	0.0029	COL1A2,COL3A1
HAS2	enzyme	0.0029	ACTA2,CD44
JAG1	growth factor	0.0029	HES1,SPP1
LHX1	transcription regulator	0.0029	CXCL12,FN1
PSME3	peptidase	0.0029	ACTA2,TAGLN
TNFSF11	cytokine	0.0029	CD14,CSF1R
OGA	enzyme	0.00302	ABLIM3,CD24,CPE,FN1,PLAU,RAB27A
FGF8	growth factor	0.00317	CCL2,MDK,SPP1
SNAI1	transcription regulator	0.00317	COL1A1,COL1A2,FN1
SP3	transcription regulator	0.00336	COL1A1,COL1A2,GLTP,PLAU
APLN	other	0.00336	ACTA2,TAGLN
OCLN	other	0.00336	CCL2,MMP7
SMC3	other	0.00336	CXCL12,HLA-DRA
CD274	enzyme	0.00357	ACTA2,COL1A1,FN1
IL5	cytokine	0.00357	CCL2,CD24,PIM1
FGFR2	kinase	0.00387	COL1A1,SPP1
RBM5-AS1	other	0.00387	CD44,MMP7
ERBB2	kinase	0.00389	CCL2,COL1A1,CSF1R,FN1,HES1,JAG1,PLAU,TAGLN
EOMES	transcription regulator	0.004	ACTA2,ADM,COL3A1
PI3K (family)	group	0.00401	ACTA2,CCL2,CXCL12,FBXO32
PGR	ligand-dependent nuclear receptor	0.00403	AKAP13,CD44,FN1,HES1,PLAU
GDF2	growth factor	0.00423	CXCL12,FAM89A,JAG1
ADORA3	g-protein coupled receptor	0.0044	CCL2,SPP1
C3	peptidase	0.0044	ACTA2,FN1
ITGAV	transmembrane receptor	0.0044	COL1A1,COL1A2
TBXT	transcription regulator	0.0044	CD44,COL1A1
INHBA	growth factor	0.00444	ACTA2,CCL2,CD24,TAGLN
MDM2	transcription regulator	0.00446	HBP1,IGFBP6,LYZ
PLAUR	transmembrane receptor	0.00497	CCL2,PLAU
SETDB1	enzyme	0.00497	ACTA2,FN1
SPARC	other	0.00497	FN1,HES1
TAFAZZIN	enzyme	0.00497	CD44,TAGLN
ERK	group	0.00507	ACTA2,CCL2,COL1A1,ITGB2
CD44	other	0.0054	ACTA2,CD44,FN1,PLAU
CCAT2	other	0.00556	ACTA2,MMP7
IL1	group	0.00556	CCL2,MMP7
QKI	other	0.00556	CSF1R,TAGLN
S100A8	other	0.00556	CCL2,MMP7
SMARCD3	transcription regulator	0.00556	CD44,COL1A1
Hdac	group	0.00574	CSF1R,FBXO32,SPP1
SPDEF	transcription regulator	0.00574	COL1A1,COL6A2,PLAU
IRF1	transcription regulator	0.00602	ACTA2,CCL2,FN1
MACROH2A1	other	0.00602	FITM2,FN1,PLAU
CALCA	other	0.00626	CD44
CD72	transmembrane receptor	0.00626	CCL2
CDKL2	kinase	0.00626	CD44
CERS3	transcription regulator	0.00626	CERS2
COL5A1	other	0.00626	FN1
EXOC5	other	0.00626	ACTA2
FANCE	other	0.00626	HES1
FANCF	other	0.00626	HES1
FANCG	other	0.00626	HES1
FANCL	enzyme	0.00626	HES1
FMOD	other	0.00626	HES1
FXYD5	ion channel	0.00626	CCL2
GBP2	enzyme	0.00626	FN1
GREM1	other	0.00626	COL1A1
ITIH5	other	0.00626	ACTA2
MACC1	transcription regulator	0.00626	FN1
MAML2	transcription regulator	0.00626	HES1
MLK	group	0.00626	MMP7
MYEOV	other	0.00626	HES1
NAE1	enzyme	0.00626	CCL2
PLPP3	phosphatase	0.00626	FN1
PPP2R5E	phosphatase	0.00626	FN1
PRAG1	kinase	0.00626	HES1
PRR34-AS1	other	0.00626	RAB27A
RANBP2	enzyme	0.00626	FN1
RAP1A	enzyme	0.00626	MMP7
RNF4	transcription regulator	0.00626	HES1
SEMA4D	transmembrane receptor	0.00626	CCL2
SRRM1	other	0.00626	CD44
UBA3	enzyme	0.00626	CCL2
ZMAT3	other	0.00626	CD44
tyrosine kinase	group	0.00626	CD44
HIC1	transcription regulator	0.00631	ACTA2,CDO1,SPP1
NOTCH1	transcription regulator	0.00631	ACTA2,CD44,HES1
LY6E	other	0.00685	CD14,HLA-DRA
SPZ1	transcription regulator	0.00685	CD44,FN1
mir-154	microrna	0.00685	ACTA2,MMP7
STAT5A	transcription regulator	0.00707	CD24,MMP7,PIM1,SLC7A8
FSH	complex	0.00711	ACTA2,COL15A1,HBP1,PTPRE,RAB27A,RGS5
IL18	cytokine	0.00723	CCL2,CXCL12,INPP5D
C5	cytokine	0.00754	ACTA2,FN1
CIP2A	other	0.00755	COL15A1,COL8A1,LUM
MYC	transcription regulator	0.00759	CD44,COL1A1,COL8A1,FBXO32,HES1,PLAU,SPP1
MYOC	other	0.00822	CD44,FN1,PXDN
PRKCA	kinase	0.00822	CCL2,FN1,HES1
CHI3L1	enzyme	0.00826	COL6A2,NNMT
CIRBP	translation regulator	0.00826	CD44,MMP7
CXCR4	g-protein coupled receptor	0.00826	CCL2,CXCL12
POU2F1	transcription regulator	0.00826	HLA-DRA,SPP1
TP53	transcription regulator	0.00841	ACTA2,CD44,COL1A1,COL3A1,DBP,FN1,HES1,PIM1,PLAU,PYCARD,TNFRSF1B
MRTFA	transcription regulator	0.00856	CD24,CXCL12,RHOBTB1
STAT1	transcription regulator	0.00859	CCL2,CD14,FCER1G,PIM1
CCN2	growth factor	0.00901	CD44,FN1
SUPT20H	other	0.00901	IL7R,TNFAIP2
ALOX5	enzyme	0.00975	ANK3,CCL2,CFI,COL8A1,SERPINF1,SPP1
LATS1	kinase	0.00979	CD14,CD24
MYD88	other	0.00979	CCL2,CXCL12
IL4	cytokine	0.0098	CCL2,CD14,CD163,PIM1
Lh	complex	0.0102	ACTA2,COL15A1,PTPRE,RAB27A,RGS5
PIN1	enzyme	0.0106	HES1,NOTCH3
RARB	ligand-dependent nuclear receptor	0.0106	IGFBP6,SPP1
TNFSF12	cytokine	0.0106	CCL2,CXCL12
METTL3	enzyme	0.0108	ACTA2,CCL2,NNMT
BSG	transporter	0.0114	CXCL12,PLAU
BTG2	transcription regulator	0.0114	CCL2,IGFBP6
ECSIT	transcription regulator	0.0114	CD44,PIM1
NPM1	transcription regulator	0.0122	COL6A2,CSF1R,FN1,JAG1
TWIST2	transcription regulator	0.0123	CD44,FN1
ACKR1	g-protein coupled receptor	0.0125	CCL2
ATP6AP2	transporter	0.0125	ACTA2
AZIN1	enzyme	0.0125	ACTA2
BGN	other	0.0125	CCL2
CCL21	cytokine	0.0125	CCL2
CDKN2C	transcription regulator	0.0125	CCL2
CERS4	transcription regulator	0.0125	CERS2
CERS5	transcription regulator	0.0125	CERS2
COLGALT1	enzyme	0.0125	COL1A1
CX3CL1	cytokine	0.0125	CCL2
DPYSL2	enzyme	0.0125	CD44
DSC2	other	0.0125	CD44
EGFL7	other	0.0125	HES1
GAS5-AS1	other	0.0125	ACTA2
GTF3A	transcription regulator	0.0125	PIM1
HP	peptidase	0.0125	CD163
IGFBP4	other	0.0125	IGFBP6
IGK	other	0.0125	CCL2
LOC102724594/U2AF1	other	0.0125	CD44
MBNL3	other	0.0125	CD44
NEDD8	enzyme	0.0125	CCL2
P2RY11	g-protein coupled receptor	0.0125	REN
P4HA2	transporter	0.0125	COL3A1
PBX2	transcription regulator	0.0125	CCL2
PDE4A	enzyme	0.0125	FN1
PECAM1	other	0.0125	CD44
PTPRJ	phosphatase	0.0125	ACTA2
Pdgfr	group	0.0125	ACTA2
RHOH	enzyme	0.0125	ITGB2
RSL1D1	other	0.0125	PLAU
SCARB1	transporter	0.0125	CCL2
SP100	transcription regulator	0.0125	PLAU
TNFRSF10A	transmembrane receptor	0.0125	CD14
lipoxygenase	group	0.0125	CCL2
mir-196	microrna	0.0125	COL1A1
mir-489	microrna	0.0125	MMP7
DUSP1	phosphatase	0.0132	COL3A1,LUM
FTO	enzyme	0.0132	CD44,FN1
TCF	group	0.0134	AKAP13,CD44,MMP7
HDAC6	transcription regulator	0.0141	COL1A1,PLAU
VDR	transcription regulator	0.0141	CD14,COL1A1
RELA	transcription regulator	0.0142	CCL2,CD44,COL1A1,FN1,PLAU
KDM3A	transcription regulator	0.0151	ADM,CCL2
LATS2	kinase	0.0151	CD14,CD24
DICER1	enzyme	0.0158	CD44,PLAU,SERPINF1
CHUK	kinase	0.016	CCL2,PLAU
ERBB3	kinase	0.016	FN1,ITGB2
LACTB	peptidase	0.016	CD44,FN1
LUCAT1	other	0.016	FN1,NOTCH3
NRXN1	transporter	0.016	CXCL12,FBLN5
SND1	enzyme	0.016	JAG1,LAPTM5
STK11	kinase	0.016	CCL2,FN1
TLR7	transmembrane receptor	0.0168	CCL2,CD44,PLAU
LRRFIP2	other	0.0178	HLA-DRA,IL7R,LUM
KITLG	growth factor	0.0181	CCL2,PIM1
PF4	cytokine	0.0181	CCL2,FN1
NFkB (complex)	complex	0.0182	CCL2,CD44,CXCL12,JAG1,PLAU
CD247	transmembrane receptor	0.0186	FCER1G
CHIA	enzyme	0.0186	CCL2
CNDP2	peptidase	0.0186	CD44
COL3A1	other	0.0186	FN1
CXCL16	cytokine	0.0186	CCL2
DDR1	kinase	0.0186	COL1A1
DGKH	kinase	0.0186	CCL2
DLK2	other	0.0186	HES1
GSN	other	0.0186	PLAU
HOMER3-AS1	other	0.0186	MMP7
HOXC11	transcription regulator	0.0186	CD24
HSPB3	other	0.0186	CCL2
HSPB6	other	0.0186	CCL2
HSPB8	kinase	0.0186	CCL2
HTR7	g-protein coupled receptor	0.0186	STAB1
IGF2BP2	translation regulator	0.0186	CCL2
ITGA3	other	0.0186	PLAU
KLHL42	enzyme	0.0186	FN1
MIR100HG	other	0.0186	FN1
NAPSA	peptidase	0.0186	ACTA2
OGG1	enzyme	0.0186	ACTA2
OLFM2	other	0.0186	TAGLN
PCBP1	translation regulator	0.0186	CD44
ROCK1	kinase	0.0186	CD44
S1PR3	g-protein coupled receptor	0.0186	CD44
SDCBP2-AS1	other	0.0186	MMP7
SP7	transcription regulator	0.0186	COL1A1
SPON2	other	0.0186	CCL2
STEAP2	enzyme	0.0186	NIBAN1
Sphk	group	0.0186	CCL2
TGFBR3	kinase	0.0186	FN1
TJP1	other	0.0186	CCL2
TNFRSF25	transmembrane receptor	0.0186	CCL2
UBB	enzyme	0.0186	CCL2
YWHAQ	other	0.0186	MMP7
mir-1297	microrna	0.0186	ADM
Jnk	group	0.0189	ACTA2,CCL2,CXCL12
IL1A	cytokine	0.0195	CCL2,CD44,PLAU
ILF3	transcription regulator	0.0195	CD14,CD163,PLAU
IRF4	transcription regulator	0.0195	IL7R,INPP5D,SPP1
Tgf beta	group	0.0195	COL1A1,COL1A2,HES1
MMP1	peptidase	0.0202	CXCL12,PLAU
DCLK1	kinase	0.0213	CD44,MMP7
RBPJ	transcription regulator	0.0213	CD44,HES1
CD40	transmembrane receptor	0.0218	CCL2,CD44,CXCL12
Akt	group	0.0224	ACTA2,CD44,COL3A1
CD40LG	cytokine	0.0224	CCL2,MARCKS,PIM1
Immunoglobulin	complex	0.0224	CCL2,FCGR2A
NSUN6	enzyme	0.0224	ITGB2,MARCKS
SATB2	transcription regulator	0.0224	NNMT,SPP1
STAT6	transcription regulator	0.0224	FN1,JAG1
IL-1R	group	0.0236	PLAU,TNFRSF1B
RAD21	transcription regulator	0.0236	CXCL12,HLA-DRA
AC083837.1	other	0.0248	CCL2
AKR1C3	enzyme	0.0248	SIAH2
APOL1	transporter	0.0248	HES1
CCR2	g-protein coupled receptor	0.0248	CCL2
CHST15	enzyme	0.0248	CD14
DYSF	other	0.0248	FN1
FANCA	other	0.0248	HES1
FENDRR	other	0.0248	FN1
FOXF2	transcription regulator	0.0248	FN1
G Protein I	complex	0.0248	CCL2
GAS7	other	0.0248	SPP1
GLIPR2	other	0.0248	ACTA2
HDL	complex	0.0248	ITGB2
IGKC	other	0.0248	ACTA2
KCTD9	other	0.0248	MMP7
KHDRBS1	transcription regulator	0.0248	CD44
KMT2C	transcription regulator	0.0248	CCL2
LAMA4	enzyme	0.0248	JAG1
LAMB1	other	0.0248	JAG1
LRPAP1	other	0.0248	ACTA2
MAP3K11	kinase	0.0248	MMP7
MEFV	other	0.0248	LYZ
MIR3662	microrna	0.0248	HBP1
MPC1	transporter	0.0248	MMP7
NEU3	enzyme	0.0248	MMP7
NKX2-3	transcription regulator	0.0248	ACTA2
NPLOC4	other	0.0248	CCL2
NTRK2	kinase	0.0248	SPP1
PDE4D	enzyme	0.0248	FN1
PLCE1	enzyme	0.0248	CCL2
RGCC	other	0.0248	ACTA2
RHBDD1	peptidase	0.0248	ACTA2
RND3	enzyme	0.0248	HES1
SFRP1	transmembrane receptor	0.0248	CD24
UFD1	peptidase	0.0248	CCL2
WDR4	enzyme	0.0248	FN1
ZFYVE9	peptidase	0.0248	ACTA2
cAMP-Gef	group	0.0248	CCL2
mir-1290	microrna	0.0248	ACTA2
mir-143	microrna	0.0248	TAGLN
mir-26	microrna	0.0248	ADM
KLF6	transcription regulator	0.0259	ADM,CCL2
MAPK14	kinase	0.0272	CCL2,SPP1
PDX1	transcription regulator	0.0272	CD44,RHOBTB1
CD36	transmembrane receptor	0.0297	IGFBP6,PLAU
IRF3	transcription regulator	0.0297	CCL2,FN1
STAT5a/b	group	0.0297	IRAG2,PIM1
USF1	transcription regulator	0.0297	FBXO32,SPP1
EIF2B5	translation regulator	0.0309	TAGLN
ESRP1	other	0.0309	CD44
FOXQ1	transcription regulator	0.0309	FN1
GABPB1	transcription regulator	0.0309	ITGB2
HAS1	enzyme	0.0309	CD44
HCG18	other	0.0309	WIPF1
HOXA9	transcription regulator	0.0309	CCL2
HSPB2	other	0.0309	CCL2
KLRD1	transmembrane receptor	0.0309	TYROBP
NOTCH4	transcription regulator	0.0309	ACTA2
NSRP1	other	0.0309	FN1
PINK1	kinase	0.0309	PYCARD
PKHD1	other	0.0309	COL1A1
PLA2G2A	enzyme	0.0309	CD44
PLAU	peptidase	0.0309	ACTA2
PSMD4	other	0.0309	CD14
RAD51AP1	other	0.0309	CD44
RYK	kinase	0.0309	FN1
TOLLIP	other	0.0309	COL6A2
USP15	peptidase	0.0309	CCL2
WWOX	enzyme	0.0309	COL1A1
mir-145	microrna	0.0309	TAGLN
FUS-DDIT3	fusion gene/product	0.031	FN1,IGFBP6
PARP1	enzyme	0.031	HES1,NOTCH3
RC3H1	enzyme	0.031	CCL2,CD44
CBX5	transcription regulator	0.0311	CD24,MMP7,SLC7A8
BCOR	transcription regulator	0.0323	ADM,CD44
KLF4	transcription regulator	0.0323	CD44,COL1A2
ARID2	transcription regulator	0.0349	COL1A1,COL8A1
RARA	ligand-dependent nuclear receptor	0.0354	CD14,CD24,CD44,SPP1
FOXO1	transcription regulator	0.0356	COL1A1,FBXO32,JAG1
B4GALT6	enzyme	0.037	CCL2
C1q	complex	0.037	CCL2
CPEB1	translation regulator	0.037	MMP7
CYBB	enzyme	0.037	CCL2
DDIT4	other	0.037	CCL2
DLX6-AS1	other	0.037	HES1
GAS5	other	0.037	ACTA2
INPP4B	phosphatase	0.037	NNMT
LINC00842	other	0.037	FN1
MAP2K7	kinase	0.037	FN1
MEF2D	transcription regulator	0.037	FN1
NCF1	enzyme	0.037	FN1
NET1	other	0.037	FN1
NKRF	transcription regulator	0.037	CCL2
NODAL	growth factor	0.037	ACTA2
PIWIL1	enzyme	0.037	LAMC3
RACGAP1	transporter	0.037	CD14
TNFRSF11A	transmembrane receptor	0.037	FN1
TNFRSF12A	transmembrane receptor	0.037	CCL2
TNFRSF18	transmembrane receptor	0.037	CCL2
TRIM29	transcription regulator	0.037	CD44
mir-296	microrna	0.037	COL1A1
MITF	transcription regulator	0.0372	CD44,COL1A1,FBXO32
HDAC2	transcription regulator	0.0377	COL1A2,MMP7
NCOA3	transcription regulator	0.0377	CD44,HES1
SERPINB7	other	0.038	CCL2,CPE,PLAU
CUX1	transcription regulator	0.0391	ITGB2,MARCKS
CAMP	other	0.0406	CCL2,TNFAIP2
THRB	ligand-dependent nuclear receptor	0.0406	MMP7,SPP1
HYAL1	enzyme	0.042	SPP1,TAGLN
AKR1B10	enzyme	0.043	CD44
ARID3B	transcription regulator	0.043	TNFRSF1B
ARRB1	transcription regulator	0.043	SPP1
ATP6V1C2	transporter	0.043	FN1
CPXM1	peptidase	0.043	COL15A1
DLL4	other	0.043	HES1
FPR2	g-protein coupled receptor	0.043	CCL2
Immunoglobulin Lambda Light Chain	group	0.043	CCL2
KLF1	transcription regulator	0.043	CD44
KLF17	transcription regulator	0.043	FN1
MAEL	transcription regulator	0.043	CD44
MAML1	transcription regulator	0.043	HES1
MIA	other	0.043	FN1
Mmp	group	0.043	CSF1R
PRDM4	transcription regulator	0.043	ITGB2
PRTN3	peptidase	0.043	CCL2
SKI	transcription regulator	0.043	ACTA2
THBS4	other	0.043	COL3A1
TIGAR	enzyme	0.043	CCL2
TSH	complex	0.043	GNAI1
UCHL1	peptidase	0.043	ACTA2
YWHAZ	enzyme	0.043	MMP7
mir-25	microrna	0.043	ADM
HIVEP1	transcription regulator	0.0435	FCER1G,TNFRSF1B
PRKAA1	kinase	0.045	CD24,FN1
PRKCD	kinase	0.0456	COL1A1,COL1A2,CXCL12
ADAM10	peptidase	0.049	ACTA2
ADCY	group	0.049	COL3A1
CCN3	growth factor	0.049	CD44
CCN4	other	0.049	FN1
CTSB	peptidase	0.049	ACTA2
EED	transcription regulator	0.049	MMP7
HMMR	transmembrane receptor	0.049	FN1
HSP90AA1	enzyme	0.049	FN1
HTATIP2	transcription regulator	0.049	SPP1
IGF2BP3	translation regulator	0.049	CD44
NLRP12	other	0.049	CXCL12
NUMB	other	0.049	HES1
PTBP3	other	0.049	FN1
RETN	other	0.049	CCL2
RFX1	transcription regulator	0.049	COL1A2
RNF40	enzyme	0.049	CXCL12
SFTPA2	other	0.049	ADM
SNIP1	other	0.049	COL1A1
TNFSF9	cytokine	0.049	CD14
VIM	other	0.049	PLAU
WDR73	other	0.049	FN1
caspase	group	0.049	CD14
SMAD4	transcription regulator	0.0492	COL1A1,INPP5D,JAG1

### Sheet: Tubulointerstitium
Upstream Regulator	Molecule Type	p-value of overlap	Target molecules in dataset
LARP1	translation regulator	3.9e-22	RPL10,RPL10A,RPL19,RPL34,RPL4,RPL41,RPS11,RPS12,RPS19,RPS2,RPS27,RPS29,RPS3A,RPS4X,RPS5,RPS9,VIM
DAP3	other	6.78e-09	MT-ATP6,MT-ATP8,MT-CYB,MT-ND2,MT-ND5
LONP1	peptidase	1.96e-08	ANXA2,MT-ATP6,MT-ATP8,MT-CYB,MT-ND2,MT-ND5,PFN1,S100A11
NSUN3	enzyme	6.84e-08	MT-ATP6,MT-CYB,MT-ND2,MT-ND5
ALKBH1	enzyme	1.23e-07	MT-ATP6,MT-CYB,MT-ND2,MT-ND5
ALKBH7	other	2.03e-07	MT-ATP6,MT-CYB,MT-ND2,MT-ND5
LIMA1	other	3.18e-07	KRT18,MMP7,VDR,VIM
SREBF1	transcription regulator	9.91e-07	LDLR,MDK,MT-ATP6,MT-ATP8,MT-CYB,MT-ND2,MT-ND5,RPS27
GFM2	translation regulator	1.78e-06	MT-ATP8,MT-ND2,MT-ND5
SLC25A5	transporter	3.54e-06	MT-ATP8,MT-ND2,MT-ND5
MT-TE	other	6.17e-06	MT-ATP6,MT-CYB,MT-ND5
GLI1	transcription regulator	9.62e-06	ENPP5,LDLR,LGALS1,NAV3,RASA4,RGS14,S100A11,SOX4,TGFBR3,TIMP1,TNFRSF12A,TP53
PHGDH	enzyme	9.84e-06	MT-ATP8,MT-ND2,MT-ND5
mir-2392	microrna	9.84e-06	MT-CYB,MT-ND2,MT-ND5
NAALADL2	other	1.47e-05	JPT1,MMP7,SPON2
PTGES	enzyme	2.12e-05	ANXA2,RPS19,RPS3A,VIM
estrogen receptor	group	2.14e-05	CD99,CDH16,EDN1,KRT18,TGFBR3,TIMP1,TP53,VIM
NR5A2	ligand-dependent nuclear receptor	2.43e-05	ANXA2,KRT18,LDLR,TP53
DOT1L	phosphatase	4.92e-05	RPL19,RPL41,RPS2
TCR	complex	5.04e-05	RPL10A,RPL4,RPL9,RPS2,RPS3A,RPS4X,TNFRSF12A,VDR
MUC4	other	6.24e-05	KRT18,VIM,VTN
MYO6	other	9.92e-05	COL8A1,MAP2K3,RASA4,RHOB,VASP
ZEB1	transcription regulator	0.000187	EDN1,KRT18,S100A10,VIM
CACNA1C	ion channel	0.000191	ANXA2,S100A10
MTUS1	other	0.000191	TP53,VIM
OGA	enzyme	0.000314	ADAP1,RHOB,TGFBR3,TIMP1,TP53,TPD52L1,VIM
PRLR	transmembrane receptor	0.000317	TP53,VDR
PTGS2	enzyme	0.000355	ANXA2,RPS19,RPS3A,TP53
TGFB1	growth factor	0.000375	EDN1,HKDC1,KDR,RHOB,SOX4,TIMP1,TNFRSF12A,TP53,VASP,VIM
ZEB2	transcription regulator	0.000376	KRT18,TP53,VIM
PGR	ligand-dependent nuclear receptor	0.00039	EDN1,FLOT2,KCNK1,KRT18,PFKP,VASP
POLRMT	enzyme	0.000474	MT-ATP6,MT-CYB
S100A10	other	0.000474	ANXA2,S100A10
TNF	cytokine	0.000478	EDN1,MT-CYB,PSME2,RGS14,RHOB,SLC8A1,SOX4,TIMP1,TNFAIP2,TP53,VIM
TP73	transcription regulator	0.000485	EDN1,FLOT2,KCNK1,MDK,TNFRSF12A,TP53
CUL7	enzyme	0.000661	TP53,VIM
HEY1	transcription regulator	0.000661	KDR,TP53
KLF17	transcription regulator	0.000661	TP53,VIM
SND1	enzyme	0.000718	QPCT,SOX4,VIM
DDX3X	enzyme	0.000943	RPS19,RPS5,RPS9
WAKMAR1	other	0.000943	EDN1,RPS27,TNFRSF12A
TIA1	other	0.000977	S100A11,TGFBR3,TIMP1,TNFRSF12A
CDKN1A	kinase	0.000985	ADAP1,HKDC1,KRT18,TP53,VIM
CST5	other	0.00103	ANXA2,NAV3,S100A11,SOX4,UTP14A,VASP,VIM
YAP1	transcription regulator	0.00109	CYTOR,EDN1,NAP1L1,RPS2,SPINT2,TIMP1,VIM
DCLK1	kinase	0.00112	MMP7,SOX4,VIM
FZD8	g-protein coupled receptor	0.00112	TP53,VIM
DICER1	enzyme	0.00135	KDR,MT-ND5,TP53,VIM
AKT2	kinase	0.0014	MTSS1,VIM
CCN5	growth factor	0.00141	KRT18,TGFBR3,VIM
FGF2	growth factor	0.00152	TGFBR3,TP53,VIM
TLR7/8	group	0.00152	EDN1,RRP7A,VDR
IL6	cytokine	0.00158	LDLR,LY96,MMP7,TIMP1,TP53
RELA	transcription regulator	0.00191	EDN1,MT-CYB,TMSB10/TMSB4X,TP53,VASP,VIM
CLCA2	ion channel	0.00204	TP53,VIM
SERPINE1	other	0.00204	TP53,VIM
KLF4	transcription regulator	0.00214	PFKP,TP53,VIM
SSTR2	g-protein coupled receptor	0.00221	EDN1,HKDC1,RHOB,VIM
NR3C1	ligand-dependent nuclear receptor	0.00233	LAD1,NAV3,RHOB,SOX4,TIMP1,TNFAIP2,TNFRSF12A,TP53
HAS2	enzyme	0.0024	TIMP1,VIM
ITGB4	transmembrane receptor	0.0024	TP53,VIM
S100A4	other	0.0024	TIMP1,VIM
WDR5	transcription regulator	0.0024	TP53,VIM
FGF8	growth factor	0.00242	MDK,NAP1L1,VDR
SNAI1	transcription regulator	0.00242	KRT18,PFKP,VIM
FBXW7	enzyme	0.00273	MT-ATP6,MT-CYB,TP53
MEG3	other	0.00279	TP53,VIM
DNAJB6	transcription regulator	0.00321	KRT18,VIM
HOXD10	transcription regulator	0.00321	RHOB,TIMP1
LRP6	transmembrane receptor	0.00321	KRT18,VIM
PNN	other	0.00321	MMP7,TIMP1
mir-34	microrna	0.00321	PFKP,TP53
HIVEP1	transcription regulator	0.00341	LY96,MAP2K3,TGFBR3
MDM4	transcription regulator	0.00365	TP53,VIM
PAX5	transcription regulator	0.00365	TP53,VIM
YARS2	enzyme	0.00365	MT-ATP8,MT-CYB
Pde4	group	0.00412	KRT18,TP53
FSH	complex	0.0045	KRT18,LDLR,MAP2K3,RHOB,TGFBR3,TP53
MYC	transcription regulator	0.00455	COL8A1,KDR,LGALS1,NAP1L1,TMSB10/TMSB4X,TP53,VIM
ITGA11	other	0.00462	COL8A1,TIMP1
PCGF2	transcription regulator	0.00462	TP53,VIM
PKNOX2	transcription regulator	0.00462	TP53,VIM
UBA1	enzyme	0.00462	ANXA2,VIM
TERT	enzyme	0.00556	KRT18,TP53,VIM
ARHGAP35	transcription regulator	0.00569	KDR
BRCA2	transcription regulator	0.00569	TP53
CDKN2AIP	transcription regulator	0.00569	TP53
CLDN1	other	0.00569	VIM
CLK	group	0.00569	TP53
CLTA	other	0.00569	LDLR
CLTB	other	0.00569	LDLR
CNOT8	transcription regulator	0.00569	TP53
CNPY2	other	0.00569	LDLR
DDX53	other	0.00569	TP53
EEF1E1	translation regulator	0.00569	TP53
EEF1G	translation regulator	0.00569	VIM
FAF1	other	0.00569	VIM
GNL3	other	0.00569	TP53
GPC3	other	0.00569	LDLR
IL19	cytokine	0.00569	FGF7
LINC00472	other	0.00569	TP53
MCAT	enzyme	0.00569	LY96
MLK	group	0.00569	MMP7
MVK	kinase	0.00569	TP53
MYLIP	enzyme	0.00569	LDLR
MYOF	other	0.00569	KDR
NCAPG	other	0.00569	LGALS1
NPM1-RARA	fusion gene/product	0.00569	TP53
PLTP	enzyme	0.00569	LDLR
PPM1B	phosphatase	0.00569	TP53
PPP3CB	phosphatase	0.00569	TP53
PROZ	peptidase	0.00569	KDR
RAD51	enzyme	0.00569	TP53
RAP1A	enzyme	0.00569	MMP7
RIOK1	kinase	0.00569	TP53
RPL23	other	0.00569	TP53
RPL7A	other	0.00569	TP53
RPS25	other	0.00569	TP53
RPS6	other	0.00569	TP53
SLC38A5	transporter	0.00569	KDR
TRIM39	other	0.00569	TP53
TRPV1	ion channel	0.00569	TP53
TYMS	enzyme	0.00569	TP53
WRAP53	other	0.00569	TP53
YWHAG	other	0.00569	TP53
SDCBP	enzyme	0.0057	SOX4,VIM
IL13	cytokine	0.006	MTSS1,PFKP,SLC8A1,SPINT2,SYNGR2
GSTO1	enzyme	0.00606	ENPP5,NAV3,SOX4
POU2F2	transcription regulator	0.00606	RPS2,TNFAIP2,TNFRSF12A
MRTFA	transcription regulator	0.00659	ARPC1B,EDN1,PFN1
SMARCA4	transcription regulator	0.00672	HKDC1,KDR,KRT18,LGALS1,MMP7,MT-ND2,PSME2,VIM
SP1	transcription regulator	0.00697	FES,KRT18,LDLR,TP53,VIM,ZFAS1
CEBPA	transcription regulator	0.00743	LGALS1,SPINT2,VDR,VIM
SYVN1	transporter	0.00743	PFN1,RPL10,SLC12A3,VIM
KLF5	transcription regulator	0.00744	KRT18,NMI,SOX4
CCN2	growth factor	0.0075	TIMP1,TP53
MIF	cytokine	0.0075	TIMP1,TP53
SIRT1	transcription regulator	0.00804	CD81,LDLR,TP53
FUS	transcription regulator	0.00816	JPT1,RPS19
MTDH	transcription regulator	0.00816	TP53,VIM
SFN	other	0.00816	KRT18,VIM
PRKAA	group	0.00883	TP53,VIM
IRF2	transcription regulator	0.00933	CLIC1,MMP7,PSME2
STK26	kinase	0.00953	TIMP1,VIM
IgG	complex	0.00972	EDN1,KRT18,LDLR,LGALS1
PTEN	phosphatase	0.01	FGF7,TP53,VIM
RNF187	enzyme	0.01	LDLR,PPP1R9B,TP53
CTNNB1	transcription regulator	0.01	EDN1,MMP7,QPCT,TP53,VIM
NFAT5	transcription regulator	0.0103	EDN1,PFKP
TGFBR1	kinase	0.0103	EDN1,VIM
APOE	transporter	0.0104	ADNP,FLOT2,RPL10A
FTO	enzyme	0.011	TP53,VIM
HOXA5	transcription regulator	0.011	TP53,VIM
ADAMTS9-AS2	other	0.0113	TGFBR3
APH1B	peptidase	0.0113	TP53
ARHGEF2	other	0.0113	EDN1
BCLAF1	transcription regulator	0.0113	TP53
CDC25B	phosphatase	0.0113	TP53
Camk	complex	0.0113	KDR
DNAJA1	other	0.0113	TP53
DPYSL2	enzyme	0.0113	VIM
DUOX2	enzyme	0.0113	TP53
GFPT2	enzyme	0.0113	VIM
GTF2I	transcription regulator	0.0113	KDR
KHSRP	enzyme	0.0113	LDLR
MIR5590	microrna	0.0113	VIM
NADPH oxidase	complex	0.0113	EDN1
NME3	kinase	0.0113	VIM
PDGF-AA	complex	0.0113	VIM
PSENEN	peptidase	0.0113	TP53
PTK2B	kinase	0.0113	TP53
RAMP3	g-protein coupled receptor	0.0113	VIM
RPS4Y1	other	0.0113	VIM
RPS6KB2	kinase	0.0113	TP53
S100A16	other	0.0113	KDR
SERPINB5	other	0.0113	KRT18
SF3A3	other	0.0113	TP53
SNRPA1	other	0.0113	TP53
SVIL	other	0.0113	TP53
TSPYL2	other	0.0113	TP53
mir-489	microrna	0.0113	MMP7
LATS2	kinase	0.0126	KRT18,TP53
LIN28B	other	0.0126	TGFBR3,VIM
AR	ligand-dependent nuclear receptor	0.0127	FGF7,NAP1L1,RHOB,TNFRSF12A,TPD52L1
NDRG1	kinase	0.0134	TP53,VIM
OSM	cytokine	0.0134	LDLR,TP53
EZH2	transcription regulator	0.0138	KCNK1,MMP7,RHOB,TP53,VIM
SUZ12	enzyme	0.0139	MMP7,TNFAIP2,VASP
APP	other	0.0142	LDLR,TNFAIP2
OGT	enzyme	0.0142	KRT18,VIM
CCN1	other	0.0151	KDR,TP53
FOXA2	transcription regulator	0.0156	HKDC1,PFKP,TGFBR3,VIM
SMARCA2	transcription regulator	0.016	KDR,VDR
VEGFA	growth factor	0.016	KDR,TP53
SORL1	transporter	0.0169	FGF7,FZD5,MDK,TGFBR3
BCYRN1	other	0.0169	MT-ND2,S100A11
ITGB1	transmembrane receptor	0.0169	TP53,VIM
ACOT12	enzyme	0.017	VIM
ANTXR2	transmembrane receptor	0.017	VIM
APH1A	peptidase	0.017	TP53
ASGR1	transmembrane receptor	0.017	LDLR
CALCR	g-protein coupled receptor	0.017	TP53
CDC6	other	0.017	TP53
CMAHP	other	0.017	VIM
CTBP1-DT	other	0.017	TP53
Calmodulin	group	0.017	KDR
DUB	group	0.017	LDLR
FAM120B	other	0.017	VIM
HINT1	enzyme	0.017	TP53
HOMER3-AS1	other	0.017	MMP7
HUWE1	transcription regulator	0.017	TP53
LEO1	other	0.017	SOX4
MAP3K5	kinase	0.017	TP53
MCRS1	other	0.017	TP53
MORC2	enzyme	0.017	TP53
OGG1	enzyme	0.017	VIM
OR51E1	g-protein coupled receptor	0.017	TP53
PARP	group	0.017	VIM
PDZD2	other	0.017	TP53
PSMC3	enzyme	0.017	TP53
PTPN23	phosphatase	0.017	VIM
RAB11FIP1	other	0.017	VIM
RADIL	other	0.017	VIM
RAPGEF4	other	0.017	TP53
RFFL	enzyme	0.017	TP53
RPS7	other	0.017	TP53
Ribosomal Subunit 80S	complex	0.017	TP53
S100B	other	0.017	TP53
SDCBP2-AS1	other	0.017	MMP7
SENP1	peptidase	0.017	LDLR
SLC12A6	transporter	0.017	VIM
SMOC2	other	0.017	VIM
SNHG17	other	0.017	SOX4
SPHK2	kinase	0.017	TP53
TP53INP1	other	0.017	VIM
TRMT13	other	0.017	VIM
XRCC5	enzyme	0.017	TP53
YEATS4	transcription regulator	0.017	TP53
YWHAQ	other	0.017	MMP7
ZBED1	enzyme	0.017	RPL10A
ZNF277	transcription regulator	0.017	RPS2
ZYX	other	0.017	VASP
mir-449	microrna	0.017	TP53
TRIM37	enzyme	0.0178	TP53,VIM
HIF1A	transcription regulator	0.0184	ARPC2,EDN1,LGALS1,MMP7,VASP
KRT14	other	0.0188	KRT18,MMP7
HGF	growth factor	0.0194	FGF7,RHOB,TNFAIP2
NEDD9	other	0.0197	PFKP,VIM
RAD21	transcription regulator	0.0197	SOX4,VIM
MAPK1	kinase	0.0203	NMI,PSME2,VDR,VIM
MMP9	peptidase	0.0207	CD99,MDK
SMAD3	transcription regulator	0.021	CYTOR,RHOB,VIM
IL1B	cytokine	0.0214	EDN1,KDR,LDLR,MMP7,NMI
CRNDE	other	0.0217	RASA4,VIM
ACTA2	other	0.0226	VIM
ADIPOR1	transmembrane receptor	0.0226	TP53
AGAP2	enzyme	0.0226	TP53
CCNB1	kinase	0.0226	TP53
CEL	enzyme	0.0226	TP53
CELF2	other	0.0226	TP53
CTDSP1	phosphatase	0.0226	VIM
DDX19B	enzyme	0.0226	TP53
DEPTOR	other	0.0226	VIM
DUXAP8	other	0.0226	RHOB
EHD1	other	0.0226	VIM
FA2H	enzyme	0.0226	VIM
FGD5-AS1	other	0.0226	VIM
FOXF2	transcription regulator	0.0226	VIM
FOXP4	transcription regulator	0.0226	VIM
GABBR1	g-protein coupled receptor	0.0226	VIM
GLIPR2	other	0.0226	VIM
GMNN	transcription regulator	0.0226	TP53
HDAC8	transcription regulator	0.0226	TP53
HERC5	enzyme	0.0226	TP53
HOXA-AS3	other	0.0226	VIM
IRX1	transcription regulator	0.0226	FGF7
KCTD9	other	0.0226	MMP7
LGR5	transmembrane receptor	0.0226	VIM
LINC00887	other	0.0226	VIM
LIPC	enzyme	0.0226	VIM
MAP3K11	kinase	0.0226	MMP7
MLH1	enzyme	0.0226	TP53
MPC1	transporter	0.0226	MMP7
NEU3	enzyme	0.0226	MMP7
OPRM1	g-protein coupled receptor	0.0226	VIM
PAPOLA	enzyme	0.0226	MT-ATP6
PCCA-DT	other	0.0226	VIM
PDLIM1	transcription regulator	0.0226	VIM
PEBP4	other	0.0226	TP53
PMP22	other	0.0226	TP53
RALA	enzyme	0.0226	TP53
RALB	enzyme	0.0226	TP53
RASSF3	other	0.0226	TP53
RHBDD1	peptidase	0.0226	VIM
RPL5	other	0.0226	TP53
SIRT	group	0.0226	LDLR
SNHG1	other	0.0226	TP53
SOX30	transcription regulator	0.0226	TP53
STRN	other	0.0226	VIM
SYK/ZAP	group	0.0226	TIMP1
TIMP3	other	0.0226	VIM
TOP3A	enzyme	0.0226	TP53
TUSC3	transporter	0.0226	VIM
UBQLN1	other	0.0226	VIM
WDR4	enzyme	0.0226	VIM
ZFHX3	transcription regulator	0.0226	KRT18
ZFP42	transcription regulator	0.0226	MAP2K3
ZNF365	other	0.0226	TP53
ADIPOQ	other	0.0228	TIMP1,TP53
NORAD	other	0.0228	RHOB,TNFRSF12A
IGFBP2	other	0.0238	ARRB2,ENPP5
AGO2	translation regulator	0.0243	MT-CYB,MT-ND2,MT-ND5
OVOL2	transcription regulator	0.0249	ARPC1B,VIM
E2F3	transcription regulator	0.0249	EDN1,TNFAIP2,WFDC2
DDX5	enzyme	0.0267	EDN1,TIMP1,TP53
CDK19	kinase	0.0279	CD81,RPS12,VDR
ESR1	ligand-dependent nuclear receptor	0.028	EDN1,LDLR,LGALS1,TNFAIP2,TP53,VIM
ADGRL2	g-protein coupled receptor	0.0281	TP53
CRTC1	transcription regulator	0.0281	TIMP1
CTNND1	other	0.0281	VIM
DLGAP1	other	0.0281	VIM
FBP1	phosphatase	0.0281	TP53
FOXQ1	transcription regulator	0.0281	VIM
GHR	transmembrane receptor	0.0281	TP53
HNRNPC	other	0.0281	TP53
HNRNPD	transcription regulator	0.0281	LDLR
HNRNPK	other	0.0281	LDLR
ICMT-DT	other	0.0281	TP53
IREB2	translation regulator	0.0281	TP53
ITGB5	other	0.0281	VTN
KMT2E	enzyme	0.0281	TP53
LCN2	transporter	0.0281	VIM
MAD2L2	enzyme	0.0281	VIM
MED14	transcription regulator	0.0281	LAD1
MILIP	other	0.0281	VIM
MIR378I	microrna	0.0281	VIM
MSX2	transcription regulator	0.0281	VIM
NFE2L3	transcription regulator	0.0281	TP53
NSRP1	other	0.0281	VIM
PLAU	peptidase	0.0281	VIM
PODXL	kinase	0.0281	VIM
PPP3CA	phosphatase	0.0281	VIM
PROC	peptidase	0.0281	TP53
PTPRB	phosphatase	0.0281	EDN1
PYCR1	enzyme	0.0281	VIM
PYHIN1	other	0.0281	TP53
RNF34	enzyme	0.0281	TP53
RP11_394O46	other	0.0281	TP53
SEL1L	other	0.0281	TIMP1
SFRP4	transmembrane receptor	0.0281	VIM
SMARCC2	transcription regulator	0.0281	KDR
SRGN	other	0.0281	VIM
TMTC3	enzyme	0.0281	VIM
TP53BP2	other	0.0281	VIM
TRIM24	transcription regulator	0.0281	TP53
ZDHHC2	enzyme	0.0281	VIM
mir-145	microrna	0.0281	TP53
mir-199	microrna	0.0281	EDN1
mir-338	microrna	0.0281	SOX4
mir-378	microrna	0.0281	VIM
Lh	complex	0.0316	KRT18,MAP2K3,RHOB,TP53
HDAC2	transcription regulator	0.0317	MMP7,RHOB
SNAI2	transcription regulator	0.0317	VDR,VIM
STAT5A	transcription regulator	0.0318	MMP7,QPCT,TP53
APOBEC3B	enzyme	0.0336	TP53
ARF6	transporter	0.0336	RHOB
ATP8B1	transporter	0.0336	LDLR
CBR3-AS1	other	0.0336	VIM
CPEB1	translation regulator	0.0336	MMP7
EP400	other	0.0336	TP53
KIF18B	other	0.0336	VIM
KLF16	transcription regulator	0.0336	VIM
LINC00842	other	0.0336	VIM
LINC01018	other	0.0336	VIM
LRIG2	other	0.0336	VIM
LTF	peptidase	0.0336	TP53
MAPK7	kinase	0.0336	VIM
MEF2D	transcription regulator	0.0336	VIM
NCF1	enzyme	0.0336	EDN1
NEK10	kinase	0.0336	TP53
NR2F1-AS1	other	0.0336	VIM
NT5E	phosphatase	0.0336	KDR
P2RY2	g-protein coupled receptor	0.0336	VTN
PLCD1	enzyme	0.0336	VIM
PPID	enzyme	0.0336	VIM
RASSF6	other	0.0336	TP53
RMRP	other	0.0336	TP53
SF3B4	other	0.0336	VIM
SLC39A9	transporter	0.0336	TP53
TNKS1BP1	other	0.0336	MMP7
mir-942	microrna	0.0336	VIM
CCND1	transcription regulator	0.0345	FGF7,JPT1,RPL10,TP53
RB1	transcription regulator	0.0345	MAP2K3,RHOB,TP53
MDM2	transcription regulator	0.0366	TIMP1,TP53
COPS5	transcription regulator	0.0376	CD81,DDX39A,NAP1L1,S100A10
ATP6V1C2	transporter	0.0391	VIM
BLACAT1	other	0.0391	VIM
CEBPA-DT	other	0.0391	VIM
DUSP4	phosphatase	0.0391	VIM
FHIT	enzyme	0.0391	VIM
GNL1	other	0.0391	TP53
HMG20A	transcription regulator	0.0391	KRT18
IGF2R	transmembrane receptor	0.0391	ENPP5
MEOX2	transcription regulator	0.0391	VIM
MRPL12	other	0.0391	MT-ND2
MTO1	enzyme	0.0391	VIM
NFkB (family)	group	0.0391	TIMP1
NUDT16L1	other	0.0391	EDN1
PCM1	other	0.0391	TP53
POLE2	enzyme	0.0391	VIM
PRKAA2	kinase	0.0391	TP53
PTPN11	phosphatase	0.0391	TP53
PTPN2	phosphatase	0.0391	MT-CYB
RASAL2	other	0.0391	VIM
RASSF8	other	0.0391	ENPP5
SENP7	peptidase	0.0391	VIM
SLC5A8	transporter	0.0391	TP53
SMARCA1	transcription regulator	0.0391	TP53
SNRPB	other	0.0391	TP53
ST6GALNAC1	enzyme	0.0391	VIM
THBS4	other	0.0391	VIM
THY1	other	0.0391	VIM
UBD	other	0.0391	VIM
UCHL1	peptidase	0.0391	TP53
USP11	peptidase	0.0391	TP53
WWP2	enzyme	0.0391	VIM
YWHAZ	enzyme	0.0391	MMP7
ZNF100	transcription regulator	0.0391	ENPP5
ZNF254	transcription regulator	0.0391	ENPP5
ZNF429	transcription regulator	0.0391	ENPP5
ZNF43	transcription regulator	0.0391	ENPP5
ZNF431	transcription regulator	0.0391	ENPP5
ZNF503	other	0.0391	KRT18
ZNF528	other	0.0391	ENPP5
ZNF665	other	0.0391	ENPP5
ZNF708	other	0.0391	ENPP5
ZNF85	transcription regulator	0.0391	ENPP5
ZNF91	transcription regulator	0.0391	ENPP5
mir-379	microrna	0.0391	TP53
mir-541	microrna	0.0391	VIM
mir-7	microrna	0.0391	VIM
CSF	group	0.0405	RPS19,SPINT2
CXCL12	cytokine	0.0418	TIMP1,TP53
Growth hormone	group	0.0431	FZD5,LDLR
RUNX1	transcription regulator	0.0431	SOX4,TP53
SPDEF	transcription regulator	0.0431	VASP,VIM
MACROH2A1	other	0.0445	ANXA2,EDN1
ADCY	group	0.0446	TP53
BACH2	transcription regulator	0.0446	TP53
CASR	g-protein coupled receptor	0.0446	VDR
CCN4	other	0.0446	VIM
DDB2	transcription regulator	0.0446	TP53
EED	transcription regulator	0.0446	MMP7
HERC3	enzyme	0.0446	VIM
HMMR	transmembrane receptor	0.0446	VIM
IL11	cytokine	0.0446	TIMP1
KRT17	other	0.0446	VIM
LASP1	transporter	0.0446	VIM
LINC01612	other	0.0446	TP53
MALAT1	other	0.0446	TP53
MAP3K21	kinase	0.0446	VIM
MED15	transcription regulator	0.0446	KCNK1
NINJ1	other	0.0446	TP53
NR2F1	ligand-dependent nuclear receptor	0.0446	VIM
NTRK1	kinase	0.0446	TP53
NUMB	other	0.0446	TP53
PACS1	other	0.0446	TP53
PCSK9	peptidase	0.0446	LDLR
PTBP3	other	0.0446	VIM
RETN	other	0.0446	EDN1
SCUBE3	other	0.0446	VIM
SGO1-AS1	other	0.0446	VIM
TRAIP	enzyme	0.0446	VIM
TRRAP	transcription regulator	0.0446	TP53
TUBB4A	other	0.0446	VIM
UBA2	enzyme	0.0446	TP53
Vegf	group	0.0446	KDR
ZNF503-AS1	other	0.0446	KRT18
STAT3	transcription regulator	0.0459	EDN1,MT-ATP6,TIMP1,VIM
TCF7L2	transcription regulator	0.0472	EDN1,MMP7
TEAD4	transcription regulator	0.0472	EDN1,VIM
IGF1	growth factor	0.0486	TP53,VIM
