## Supplementary Data File for "Kidney transcriptomics signature of prospective rapid diabetic kidney disease progression": SupplementaryTable6_Progression_Genes_in_DKD_Studies.xlsx

### Sheet: Sheet1
	DKD vs Control				Advanced vs Early DKD
Gene Symbol	GSE30122	GSE30122	GSE104948	GSE104954	GSE142025
	Glomeruli	Tubulointerstitium	Glomeruli	Tubulointerstitium	Whole kidney
ABLIM3	0.37	ns	ns	No information	ns
AC019181.2	No information	No information	No information	No information	No information
AC027612.6 (LSP1P4)	ns	ns	No information	No information	ns
AC079250.1 (RPL18AP6)	No information	No information	No information	No information	No information
ACE	No information	No information	ns	-0.20	-1.20
ACOT7	ns	ns	ns	-0.42	ns
ACTA2	0.82	ns	1.64	0.59	0.54
ADAP1	ns	ns	ns	No information	ns
ADAP2	0.66	ns	0.85	0.23	0.51
ADM	-0.79	ns	0.52	-1.03	ns
ADNP	ns	0.79	ns	0.34	ns
AEBP1	0.58	1.10	1.52	0.51	1.10
AKAP13	ns	ns	ns	-0.27	0.33
AL353644.10	No information	No information	No information	No information	No information
AMICA1 (JAML)	No information	No information	No information	No information	2.30
AMZ2	ns	ns	ns	-0.20	ns
ANK3	ns	ns	ns	No information	-0.59
ANO9	No information	No information	No information	No information	ns
ANXA2	-1.50	1.80	ns	1.10	1.20
AP001626.1 (LINC01671)	No information	No information	No information	No information	ns
AQP6	0.43	ns	-0.30	-0.16	ns
ARHGAP15	1.10	1.10	0.93	0.74	2.00
ARPC1B	0.87	1.40	0.91	0.90	1.30
ARPC2	ns	0.35	0.36	0.32	0.49
ARRB2	No information	No information	0.25	No information	0.68
C11orf96	No information	No information	No information	No information	1.20
C16orf58 (RUSF1)	ns	-0.42	ns	-0.26	-0.41
C1QC	No information	No information	No information	No information	1.70
C2	0.89	0.53	0.47	0.39	2.00
C21orf33 (GATD3)	No information	No information	No information	No information	No information
C2orf40 (ECRG4)	No information	No information	No information	No information	ns
CCDC88B	No information	No information	No information	No information	2.10
CCL2	ns	1.80	1.54	0.83	1.80
CCL21	0.61	ns	1.00	0.81	2.80
CD14	ns	1.20	1.54	0.69	0.98
CD163	2.00	2.10	1.27	0.56	1.80
CD24	0.71	ns	0.69	0.48	0.58
CD248	ns	ns	0.94	No information	ns
CD44	1.5	2.70	1.02	0.62	1.20
CD81	-0.58	0.99	ns	0.26	0.27
CD97 (ADGRE5)	ns	0.93	1.02	0.41	1.10
CD99	ns	0.45	0.34	0.42	ns
CDH16	ns	ns	ns	-0.16	ns
CDO1	ns	ns	0.60	No information	ns
CERS2	0.49	ns	ns	-0.27	-0.49
CES4A	No information	No information	No information	No information	ns
CFI	ns	1.10	0.57	0.25	ns
CH17-13I23.3	No information	No information	No information	No information	No information
CLIC1	ns	0.77	0.46	0.50	0.48
CNNM2	ns	-0.93	ns	-0.30	-0.79
CNPY3	ns	ns	0.23	0.18	0.71
COL15A1	1.10	2.00	1.93	0.87	1.40
COL1A1	ns	ns	1.21	0.50	2.10
COL1A2	1.60	1.90	2.45	1.16	1.30
COL3A1	ns	2.90	1.25	1.66	1.80
COL6A2	ns	No information	0.78	No information	0.84
COL8A1	No information	No information	No information	No information	1.80
COX4I2	No information	No information	No information	No information	ns
CPE	No information	No information	1.02	0.59	0.62
CPED1	0.21	ns	0.22	No information	0.68
CSF1R	0.94	0.93	1.30	0.47	1.50
CTTNBP2NL	No information	No information	No information	No information	0.35
CXCL12	ns	1.50	0.54	0.59	ns
CYTH4	0.91	0.64	0.22	No information	2.00
DBP	ns	ns	-0.44	No information	-0.44
DDX39A	ns	0.53	0.52	0.16	0.39
DDX51	No information	No information	ns	-0.09	ns
DHDH	No information	No information	No information	No information	-1.50
DNAJA3	ns	ns	ns	-0.16	-0.44
DNAJC11	ns	ns	ns	No information	-0.29
EDN1	No information	No information	0.41	0.22	1.10
EMILIN1	ns	No information	0.45	No information	0.87
ENPP5	No information	No information	No information	No information	ns
F2RL3	No information	No information	No information	No information	ns
FAM129A (NIBAN1)	ns	1.60	0.99	0.56	1.20
FAM206A (ABITRAM)	ns	ns	ns	No information	ns
FAM86DP	No information	No information	No information	No information	ns
FAM89A	No information	No information	No information	No information	ns
FAXDC2	ns	ns	-0.24	No information	ns
FBLN5	0.74	0.76	0.76	No information	ns
FBXO32	No information	No information	No information	No information	0.85
FCER1G	0.79	1.10	1.32	0.88	1.90
FCGR2A	ns	1.50	No information	No information	1.40
FES	No information	No information	0.35	No information	0.96
FGF7	0.44	ns	0.65	0.51	1.80
FITM2	No information	No information	No information	No information	-0.34
FLOT2	0.40	0.55	ns	No information	ns
FN1	1.50	2.10	1.79	0.38	1.40
FP236383.10	No information	No information	No information	No information	No information
FYB (FYB1)	0.28	ns	0.26	0.22	2.00
FZD5	ns	ns	-0.40	-0.33	-0.64
GATSL3 (CASTOR1)	No information	No information	No information	No information	-0.98
GLIPR2	No information	No information	No information	No information	1.60
GLTP	ns	ns	ns	No information	ns
GNAI1	ns	ns	0.60	0.70	ns
GPC3	ns	ns	0.87	-1.01	ns
GYPC	0.57	ns	0.48	0.52	0.83
HAUS4	No information	No information	No information	-0.42	ns
HBP1	-0.33	ns	ns	No information	ns
HCST	No information	No information	No information	No information	1.80
HES1	ns	ns	ns	-0.24	ns
HKDC1	No information	No information	0.26	0.28	0.54
HLA-DRA	1.10	2.20	0.58	1.10	1.30
HN1 (JPT1)	0.86	0.69	0.84	0.76	0.90
HNMT	ns	ns	ns	-0.18	ns
IDUA	ns	ns	0.18	No information	ns
IFI27L2	No information	No information	No information	No information	0.91
IGFBP6	0.89	1.10	1.71	0.54	0.57
IGKV4-1	No information	No information	ns	1.37	2.40
IL7R	No information	No information	0.45	0.81	3.10
INPP5D	0.77	0.94	0.42	0.18	1.50
ITGB2	1.40	1.90	1.44	1.03	1.80
JAG1	0.68	ns	0.27	No information	ns
KCNK1	0.48	ns	0.32	No information	ns
KCNQ1	ns	ns	ns	-0.12	-0.38
KDR	-1.30	ns	ns	No information	-0.43
KLHDC2	ns	ns	ns	-0.19	ns
KLHL3	-1.10	ns	-0.32	-0.67	-1.10
KRT18	ns	1.10	No information	No information	0.58
LAD1	ns	ns	ns	No information	ns
LAMC3	No information	No information	0.49	No information	ns
LAPTM5	0.93	0.87	1.41	1.42	2.00
LDLR	ns	ns	ns	-0.40	ns
LETMD1	ns	ns	ns	-0.23	-0.35
LGALS1	ns	1.20	0.88	0.82	0.77
LINC00152 (CYTOR)	No information	No information	No information	No information	1.40
LINC00963	ns	ns	0.16	No information	ns
LINC01055	No information	No information	No information	No information	-0.99
LRMP (IRAG2)	0.51	ns	ns	No information	ns
LRRC45	No information	No information	No information	No information	ns
LUM	2.50	2.40	2.07	1.26	1.50
LY86	1.20	1.40	0.89	0.61	1.90
LY96	0.96	2.40	1.31	1.42	1.80
LYZ	1.60	4.30	1.71	2.47	3.00
MAP2K3	No information	No information	ns	-0.20	-0.45
MARCKS	1.30	0.91	0.78	0.61	1.00
MDK	0.60	No information	0.31	0.35	1.40
METAP2	-0.65	1.10	ns	No information	ns
METTL20 (ETFBKMT)	No information	No information	No information	No information	-0.43
METTL6	No information	No information	No information	No information	ns
MIR3916 (ZNF731P)	No information	No information	No information	No information	No information
MIR4435-1HG (MIR4435-2HG)	No information	No information	No information	No information	1.30
MISP	ns	-0.53	0.21	-0.24	-0.49
MMP7	2.10	3.70	1.59	2.14	3.00
MT-ATP6	No information	No information	No information	No information	No information
MTATP6P1	No information	No information	No information	No information	-1.30
MT-ATP8	No information	No information	No information	No information	No information
MT-CYB	No information	No information	No information	No information	No information
MT-ND2	No information	No information	No information	No information	No information
MTND2P28	No information	No information	No information	No information	-1.10
MT-ND5	No information	No information	No information	No information	No information
MTRNR2L12	No information	No information	No information	No information	No information
MTSS1	-1.40	ns	ns	-0.18	-0.43
MT-TA	No information	No information	No information	No information	No information
MT-TL1	No information	No information	No information	No information	No information
MYO15B	ns	No information	ns	No information	ns
NAP1L1	ns	0.96	ns	0.36	0.61
NAV3	No information	No information	0.26	No information	1.10
NICN1	No information	No information	No information	No information	-0.33
NMI	ns	1.50	0.79	0.82	0.86
NNMT	2.80	3.50	2.49	2.43	3.00
NOTCH3	ns	ns	0.25	No information	ns
NUDT7	No information	No information	No information	No information	ns
PFKP	ns	0.98	0.65	0.54	0.64
PFN1	1.30	1.30	0.37	0.39	0.42
PGM5	No information	No information	0.30	No information	ns
PIGH	ns	ns	ns	-0.25	ns
PIM1	ns	ns	ns	-0.23	0.37
PLAC9	No information	No information	No information	No information	ns
PLAU	ns	ns	0.86	No information	ns
POMGNT1	ns	ns	ns	-0.19	-0.42
PPP1R9B	No information	No information	No information	No information	0.50
PPP4C	ns	0.51	0.21	No information	ns
PSME2	0.68	ns	No information	No information	0.43
PTPRE	ns	1.60	0.92	0.38	1.60
PXDN	ns	2.30	1.04	1.01	1.20
PYCARD	1.50	1.90	1.52	1.01	1.50
QPCT	0.70	2.20	0.65	1.21	1.90
RAB27A	-0.58	ns	ns	0.41	1.00
RALBP1	ns	0.59	ns	No information	ns
RASA4	No information	No information	No information	No information	ns
REN	ns	No information	1.56	No information	-1.40
RERGL	ns	ns	0.63	No information	ns
RGS14	0.87	ns	ns	No information	0.37
RGS5	ns	ns	0.98	0.50	ns
RHOB	ns	ns	ns	-0.35	0.42
RHOBTB1	0.65	ns	0.49	No information	ns
RP11-145M9.4	No information	No information	No information	No information	No information
RP11-234A1.1 (RPS18P5)	No information	No information	No information	No information	No information
RP11-325F22.5 (LHFPL3-AS2)	No information	No information	No information	No information	-0.63
RP11-466H18.1 (RPL36AP37)	No information	No information	No information	No information	No information
RP11-473M20.9	No information	No information	No information	No information	No information
RP5-1021I20.2 (LINC02274)	No information	No information	No information	No information	ns
RPL10	No information	No information	ns	-0.12	ns
RPL10A	ns	ns	No information	No information	ns
RPL19	ns	ns	No information	No information	ns
RPL34	ns	ns	No information	No information	ns
RPL4	No information	No information	0.25	No information	ns
RPL41	ns	ns	No information	No information	ns
RPL9	ns	ns	No information	No information	ns
RPS11	ns	ns	0.15	0.11	ns
RPS12	0.54	ns	No information	No information	ns
RPS19	0.71	ns	0.48	0.28	ns
RPS2	ns	ns	No information	No information	ns
RPS27	ns	ns	No information	No information	ns
RPS29	0.31	ns	No information	No information	ns
RPS3A	No information	No information	No information	No information	ns
RPS4X	ns	ns	No information	No information	0.59
RPS5	1.00	0.80	No information	No information	ns
RPS9	0.51	ns	No information	No information	ns
RRP7A	ns	ns	ns	No information	ns
RSL24D1	ns	0.82	ns	No information	ns
RWDD4	No information	No information	No information	No information	ns
S100A10	ns	0.76	0.48	0.67	0.92
S100A11	ns	ns	0.53	0.89	1.20
SEPTIN1	No information	No information	No information	No information	2.00
SERPINF1	1.50	1.50	1.22	0.58	0.92
SETD9	No information	No information	No information	No information	ns
SIAH2	0.34	No information	0.16	-0.11	ns
SLC12A3	ns	-1.00	ns	-0.80	-1.30
SLC25A30	No information	No information	No information	No information	ns
SLC52A2	0.35	ns	0.41	No information	ns
SLC7A8	-1.70	ns	-0.48	-0.16	ns
SLC8A1	No information	No information	ns	-0.23	ns
SNORA12	No information	No information	No information	No information	ns
SOX4	1.20	2.40	0.88	0.96	1.20
SPINT2	ns	0.36	ns	0.21	ns
SPIRE1	No information	No information	No information	No information	ns
SPON2	No information	No information	1.22	1.05	2.00
SPP1	1.10	0.98	ns	0.38	0.94
SRBD1	0.41	ns	0.15	No information	ns
SSBP3	ns	No information	ns	-0.19	ns
STAB1	0.90	0.71	0.63	0.24	1.10
STARD3NL	No information	No information	No information	No information	ns
SYCE1L	No information	No information	No information	No information	0.93
SYNGR2	ns	ns	0.25	No information	ns
TAGLN	1.20	1.40	1.73	0.58	0.70
TATDN3	No information	No information	No information	No information	ns
TBCC	ns	ns	0.24	0.15	ns
TGFBR3	-2.30	ns	-0.45	-0.66	-0.55
TIMP1	ns	2.40	0.93	1.72	2.00
TM4SF18	No information	No information	No information	No information	0.38
TMSB10	ns	1.50	0.66	1.19	1.50
TNFAIP2	0.40	1.50	0.39	0.39	1.10
TNFRSF12A	0.46	ns	1.12	0.47	1.50
TNFRSF1B	0.65	0.65	0.97	0.39	1.40
TOX3	0.60	ns	ns	No information	-0.41
TP53	0.55	ns	0.31	0.21	0.51
TPD52L1	1.10	0.50	0.59	0.50	0.41
TUBGCP2	ns	ns	ns	No information	-0.40
TWF2	ns	ns	0.41	0.33	0.72
TYROBP	1.50	1.70	1.71	1.44	1.80
UTP14A	ns	0.68	0.26	0.20	0.44
VASP	0.47	ns	0.17	No information	0.63
VDR	0.50	ns	ns	-0.27	-0.99
VIM	-1.40	2.80	ns	1.18	1.20
VPS41	-0.48	ns	ns	0.14	0.17
VPS52	-0.36	-0.46	ns	-0.13	-0.15
VTN	No information	No information	ns	No information	ns
WFDC2	2.00	1.80	2.32	2.03	2.20
WIPF1	1.10	1.30	0.46	0.21	0.75
YEATS2	-0.46	0.43	0.19	0.34	0.37
ZFAS1	No information	No information	No information	No information	0.52
ZNF391	No information	No information	ns	-0.12	ns
ZNF655	No information	No information	No information	No information	ns
